# Kinetic modeling of transaminase values distinguishes active liver inflammation from resolution independent of absolute enzyme levels

**DOI:** 10.1101/2022.09.14.22279084

**Authors:** Marc S Sherman, Wolfram Goessling

## Abstract

The biomarkers alanine (ALT) and aspartate (AST) aminotransferase serve an indispensable role in the diagnosis and management of liver diseases where patients often have no symptoms until organ function is threatened. Despite 70 years of widespread clinical use, the exact kinetic behavior of AST and ALT during liver injury in humans has never been quantified. Here, we used mathematical modeling to examine the individual trajectories of > 6.5 million AST and ALT levels over time in 91,086 patients with acute liver injury. Candidate mechanistic differential equation models fitted to these trajectories revealed that 40.1% of ALT and 37.5% of AST curves were well-fit by a single-exponential model, indicating a single rate-limiting step governs transaminase decline. The mechanism of this rate-limiting step was found to be transaminase clearance from the blood, rather than ongoing liver injury, highlighting that AST and ALT are lagging biomarkers of liver injury. We use this observation to infer the plasma clearance rate of AST (t_1/2_=15.8h) and ALT (t_1/2_=34.6h) in humans, and derive a calculator of real-time liver injury, the Hepatocyte Injury indeX HIX (hix.massgeneral.org) that accounts for lag due to clearance of serum transaminase. We demonstrate that this index distinguishes active from resolved liver injury on histopathology assessment, even when the absolute AST or ALT value remains markedly elevated. These observations sharply refine how transaminase patterns are interpreted in the practical care of patients with acute liver injury.

**One Sentence Summary:** Kinetic modeling of >6 million individual AST and ALT values from 91,000 patients enables biomarker half-life estimation and a real-time liver injury assessment.
