## Supplementary material for "Kinetic modeling of transaminase values distinguishes active liver inflammation from resolution independent of absolute enzyme levels": Data S1

### Sheet: Sheet1
	finaldx_text	d_EX_AST	nRMSD_EX_AST	d_EX_ALT	nRMSD_EX_ALT	dominant_process	nearest_AST_to_path	nearest_ALT_to_path
1	MARKED CENTRILOBULAR HEPATOCYTE BALLOONING AND CHOLESTASIS WITH MILD PORTAL INFLAMMATION AND ACUTE CHOLANGITIS; SEE NOTE.	0.0883744	0.0459593	0.0842904	0.0874506	NASH	144	215
2	Activated sinusoidal macrophages with focal hemophagocytosis and spotty hepatocyte necrosis with admixed eosinophils.	0.108274	0.0400928	0.133608	0.0607338	HLH	1853	2785
3	MODERATELY ACTIVE HEPATITIS WITH PORTAL LYMPHOPLASMCYTIC INFILTRATE, PIECEMEAL NECROSIS, SPOTTY LOBULAR NECROSIS, AND BILE DUCT INJURY. SEE NOTE.	0.117293	0.0213787	0.074943	0.0504478	HEPATITIS	915	2528
4	MODERATE TO SEVERE ACUTE HEPATITIS CHARACTERIZED BY: - EXTENSIVE HEPATOCELLULAR DAMAGE (ZONE 3 TO FOCALLY PANACINAR WITH BRIDGING NECROSIS) WITH BALLOONING DEGENERATION, MARKED INTRACELLULAR AND CANALICULAR CHOLESTASIS, MALLORY'S HYALINE, AND MILD, PATCHY LOBULAR INFLAMMATION, - MILD, PATCHY PORTAL INFLAMMATION INCLUDING BILE DUCT DAMAGE, EARLY BILE DUCTULAR PROLIFERATION AND MILD PERIPORTAL HEPA…	0.121634	0.0649934	0.0976856	0.0601378	HEPATITIS	315	171
5	PORTAL AND LOBULAR INFLAMMATION WITH MARKED CENTRILOBULAR CHOLESTASIS, CONSISTENT WITH RECURRENT HEPATITIS C; SEE NOTE.	0.145782	0.038349	0.143432	0.0270119	HEPATITIS	626	272
6	Active lobular and portal hepatitis with centrilobular necrosis and a mixed inflammatory infiltrate (see note). There is no evidence of recurrent extranodal NK/T-cell lymphoma.	0.155437	0.0704853	0.0899425	0.0382609	HEPATITIS	396	423
7	Severe perilobular hepatitis with areas of zone 3 and confluent necrosis. (See note). Metastatic medullary thyroid carcinoma.	0.172716	0.0994968	0.100913	0.0637488	HEPATITIS	915	566
8	PORTAL AND LOBULAR INFLAMMATION WITH MARKED SPOTTY NECROSIS; SEE NOTE.	0.173335	0.0476498	0.108699	0.0786044	HEPATITIS	4953	6222
9	1.) GRAFT VERSUS HOST DISEASE. 2.) PHLEBOSCLEROSIS WITH SINUSOIDAL FIBROSIS.	0.175838	0.0618506	0.216337	0.0221815	GVH	278	424
10	REGENERATIVE HEPATIC PARENCHYMA WITH LYMPHOHISTIOCYTIC INFILTRATE, FOCAL GRANULOMAS, AND ERYTHROPHAGOCYTOSIS.	0.177922	0.0660953	0.0679421	0.0828657	HLH	222	118
11	PANLOBULAR CHOLESTATIC HEPATITIS WITH GIANT CELL FORMATION AND FOCAL NECROSIS. (SEE NOTE.)	0.203052	0.119909	0.0935841	0.0730898	HEPATITIS	1733	866
12	Zone 3 sinusoidal dilatation with zone 3 injury and focal zone 3 necrosis, suggestive of venous outflow obstruction.	0.21058	0.0909831	0.11648	0.0951257	VOD	314	634
13	Grade 1 steatosis with evidence of steatohepatitis and stage 3 of 4 fibrosis.	0.216328	0.0739352	0.131493	0.0765101	NASH	739	186
14	ACUTE PANLOBULAR HEPATITIS (SEE NOTE)	0.217574	0.104355	0.157151	0.049228	HEPATITIS	978	1929
15	Subcapsular liver parenchyma with capsular duplication, cholestasis, and mild periportal inflammation. There is no evidence of malignancy or cirrhosis.	0.21841	0.0839945	0.181706	0.0318951	PORTALHEP	163	451
16	Portal and periportal mixed infiltrate with duct injury, suggestive of acute cellular rejection.	0.220167	0.0513075	0.2189	0.0308333	ACR	169	390
17	PORTAL INFLAMMATION WITH MARKED LOBULAR INFLAMMATION; SEE NOTE.	0.223778	0.0789994	0.186149	0.0714078	HEPATITIS	534	398
18	Well-differentiated hepatocellular carcinoma with the background of cholestatic hepatic parenchyma, (see note).	0.225452	0.0186651	0.193735	0.0338902	CARCINOMA	691	566
19	HEPATOCELLULAR BALLOONING AND MILD LOBULAR INFLAMMATION;	0.226769	0.0912631	0.187185	0.0240599	NASH	142	229
20	Acute cellular rejection, mild to moderate. (See note.)	0.229849	0.0932522	0.201378	0.0611293	ACR	804	1222
21	POORLY DIFFERENTIATED ADENOCARCINOMA WITH EXTENSIVE NEUROENDOCRINE (SMALL CELL) FEATURES; SEE NOTE.	0.231314	0.0500035	0.16476	0.0623768	CARCINOMA	1000	494
22	ACELLULAR BILE FLUID. (SEE NOTE)	0.233347	0.0519078	0.167028	0.0237584		93	250
23	1. FIBROTIC PARENCHYMA WITH NODULE FORMATION CONSISTENT WITH EARLY CIRRHOSIS. 2. PAUCITY OF INTRAHEPATIC BILE DUCTS 3. MILD HEPATITIS. 4. VASCULAR PROLIFERATION	0.241227	0.0464481	0.176202	0.0495555	HEPATITIS	3980	3537
24	Markedly active portal and lobular hepatitis with numerous plasma cells and bridging fibrosis (see Note).	0.242935	0.0976286	0.179113	0.0665166	HEPATITIS	804	905
25	PORTAL INFLAMMATION, VENULITIS, CENTRILOBULAR CONGESTION AND NECROSIS, CHOLESTASIS, AND BRIDGING FIBROSIS; SEE NOTE.	0.247901	0.0345271	0.208688	0.0445303	PORTALHEP	620	285
26	MICRONODULAR CIRRHOSIS WITH CHRONIC ACTIVE HEPATITIS (GRADE 3/4 LOBULAR ACTIVITY, GRADE 3/4 PERIPORTAL ACTIVITY AND STAGE 4/4 FIBROSIS). SEE NOTE.	0.24955	0.0204925	0.192402	0.0340818	HEPATITIS	870	755
27	Mild portal chronic inflammation with minimal biliary epithelial injury, (see note).	0.251023	0.072758	0.285878	0.0306051	PORTALHEP	206	542
28	CHOLESTATIC LIVER PARENCHYMA WITH CENTRILOBULAR NECROSIS, PORTAL EXPANSION WITH BILE DUCTULAR REACTION, AND SCATTERED PLASMA CELLS (see note).	0.251033	0.0724865	0.20812	0.0382213	NECROSIS	1807	2259
29	Panlobular hepatitis with multiacinar necrosis and numerous plasma cells, consistent with acute presentation of autoimmune hepatitis.	0.2512	0.05706	0.16711	0.0735119	HEPATITIS	390	524
30	Marked centrilobular cholestasis with steatosis and portal inflammation; see	0.251765	0.0549852	0.148757	0.0487198	PORTALHEP	594	378
31	Findings consistent with spirochetal hepatitis.	0.258982	0.0225145	0.104402	0.0302182	HEPATITIS	249	280
32	Marked sinusoidal congestion with partial fibrous occlusion of central veins and foci of perivenular hepatocyte collapse, consistent with veno-occlusive disease/sinusoidal obstruction syndrome (see Note).	0.266253	0.0547035	0.201016	0.0388357	VOD	358	494
33	Liver with spotty hepatocellular dropout and no significant bile duct damage.	0.274816	0.0400132	0.105025	0.0397587	NECROSIS	475	663
34	Portal and lobular hepatitis with chronic inflammation and histiocytic aggregates with patchy hepatocyte necrosis, (see note). Trichrome stain shows no significant fibrosis. Iron stain shows 2+ iron in hepatocytes. PAS/D stain shows positive debris.	0.282212	0.0570458	0.277582	0.0342048	HEPATITIS	168	449
35	Panlobular hepatitis with moderately to severely active chronic hepatitis (see note).	0.287426	0.149231	0.125879	0.136002	HEPATITIS	2024	1451
36	Poorly differentiated hepatocellular carcinoma (see note).	0.288851	0.0750718	0.146803	0.0756622	CARCINOMA	994	684
37	Metastatic adenocarcinoma, poorly differentiated, consistent with pancreatic origin. (See note).	0.289661	0.0573805	0.208665	0.0620471	CARCINOMA	112	97
38	Acute panlobular hepatitis characterized with moderate lymphoplasmacytic expansion of the portal triads in which plasma cells are readily identified along with scattered eosinophils and brisk interface hepatitis accompanied by panlobular hepatocytic injury and monocytic inflammatory infiltrate with apoptotic hepatocytes. (See note.)	0.302053	0.144834	0.269022	0.146552	HEPATITIS	1100	769
39	POORLY DIFFERENTIATED CARCINOMA (SEE NOTE).	0.302603	0.0555028	0.208825	0.0320404	CARCINOMA	521	361
40	Panlobular hepatitis with extensive periportal necrosis.	0.303154	0.136371	0.266632	0.0124877	HEPATITIS	746	1328
41	Moderately active portal and lobular hepatitis without fibrosis. (See note).	0.30906	0.0873532	0.2673	0.0355891	HEPATITIS	1028	1585
42	HEPATOCELLULAR CARCINOMA, GRADE 2/4. SEE NOTE.	0.319	0.0125435	0.270215	0.0912409	CARCINOMA	1650	1214
43	CENTRILOBULAR NECROSIS WITH REGENERATION OF HEPATOCYTES, CONGESTION AND CHOLESTASIS. GALLBLADDER, CHOLECYSTECTOMY: CHRONIC CHOLECYSTITIS.	0.320601	0.108639	0.271099	0.0395517	NECROSIS	810	415
44	VERY MILD PORTAL MONONUCLEAR INFILTRATE WITH SUBTLE DUCT EPITHELIAL VACUOLIZATION AND FOCAL APOPTOTIC BODY, AND SCATTERED LOBULAR ACIDOPHIL BODIES, MOST CONSISTENT WITH GRAFT VS. HOST DISEASE. MARKED SIDEROSIS.	0.326847	0.0790218	0.25683	0.05002	GVH	108	132
45	ACTIVE LOBULAR HEPATITIS WITH STEATOSIS (SEE NOTE).	0.327456	0.0514208	0.132128	0.0534648	HEPATITIS	307	402
46	Portal triaditis with bile duct injury and endothelialitis, consistent with acute cellular rejection. See note.	0.337556	0.038125	0.254905	0.0431655	ACR	656	1271
47	Metastatic adenocarcinoma, moderately to poorly differentiated, tubular type. B. OMENTUM EXCISION: Metastatic adenocarcinoma, moderately to poorly differentiated, tubular type (2 lesions, 3.3 cm and 3.0 cm) (see Note). One lymph node, negative for carcinoma (0/1).	0.338301	0.0341361	0.220242	0.0364306	CARCINOMA	117	320
48	SUBCAPSULAR WEDGE BIOPSY WITH NON SPECIFIC PORTAL INFLAMMATION AND SINUSOIDAL DISTENTION. SEE NOTE	0.343376	0.0879416	0.303307	0.0162043	VOD	1139	341
49	Lobular hepatitis, predominantly zone 3 (centrizonal), with patchy pericentral hepatocyte necrosis, (see note).	0.347659	0.140514	0.258838	0.0302808	HEPATITIS	689	895
50	NO MALIGNANT CELLS IDENTIFIED. DIAGNOSIS: Neutrophils, lymphocytes and few benign hepatocytes.	0.371623	0.0789062	0.256457	0.0766722	CARCINOMA	190	286
51	Predominantly portal-based inflammatory process with cholangitis and mild lobular inflammation.	0.379875	0.0537085	0.205748	0.0289914	HEPATITIS	378	415
52	PARTLY NECROTIC HEPATIC PARENCHYMA WITH CENTRILOBULAR CHOLESTASIS AND CENTRILOBULAR NECROSIS. (SEE NOTE)	0.394398	0.0675579	0.399981	0.0549201	NECROSIS	1330	742
53	Cirrhotic liver with panlobular lymphocytic infiltrate and occasional acidophil bodies, consistent with panlobular hepatitis in cirrhosis.	0.396531	0.0616198	0.27102	0.0702333	HEPATITIS	1232	1225
54	NECROSIS OF HEPATOCYTES, MARKED, CONSISTENT WITH PRESERVATION/ISCHEMIC INJURY; SEE NOTE.	0.396659	0.166872	0.549633	0.0245416	NECROSIS	10668	14025
55	Panlobular and portal hepatitis with focal inflammatory bile duct injury. See	0.39838	0.0446503	0.204793	0.0342632	HEPATITIS	753	881
56	Mildly steatotic hepatic parenchyma with centrilobular ballooning/degenerative changes, mild portal inflammation, and no diagnostic features of acute cellular rejection, (see note).	0.408047	0.0475475	0.220994	0.0796637	NASH	316	757
57	METASTATIC ADENOCARCINOMA (SEE NOTE).	0.448129	0.0224716	0.227351	0.0379657	CARCINOMA	74	117
58	MARKED CENTRILOBULAR CHOLESTASIS WITH STEATOSIS; SEE NOTE.	0.450991	0.0560168	0.486004	0.0574261	CHOLESTASIS	189	171
59	Necrotic lesion with fibrotic capsule. D. LIVER WEDGE BIOPSY, DONOR: Necrotic lesion with fibrotic capsule. Mild small droplet fat in the background liver.	0.456338	0.0759552	1.1741	0.052912	NECROSIS	654	874
60	Acute panlobular hepatitis with parenchymal collapse. (See note and comment).	0.460618	0.0870526	0.0626413	0.107929	HEPATITIS	566	244
61	BENIGN PSEUDOCYST AND HEPATIC PARENCHYMA WITH CENTROLOBULAR CHOLESTASIS, REGENERATIVE CHANGES AND MILD PORTAL INFLAMMATION CONSISTENT WITH LARGE DUCT OBSTRUCTION (SEE NOTE). THERE IS NO EVIDENCE OF MALIGNANCY. THE FROZEN SECTION DIAGNOSIS IS CONFIRMED.	0.465343	0.114104	0.369579	0.0708058	PORTALHEP	509	756
62	Widespread hepatocyte steatosis and ballooning degeneration, cholestasis, and organizing collapse.	0.471227	0.0654543	0.138807	0.0365274	NASH	688	508
63	Hepatitis with diffuse, non-specific changes (see note).	0.475696	0.0483303	0.400694	0.0170804	HEPATITIS	837	554
64	Predominantly interface and zone 3 hepatitis with associated periportal necrosis and abundant acidophil bodies, consistent with checkpoint inhibitor-associated hepatitis.	0.477969	0.024572	0.257459	0.0287129	HEPATITIS	1489	722
65	SEVERELY ACTIVE HEPATITIS CONSISTENT WITH AUTOIMMUNE HEPATITIS (SEE NOTE).	0.4806	0.0414385	0.266348	0.031388	HEPATITIS	524	262
66	Pan-lobular hepatitis with cholestasis (see Note).	0.494491	0.0543409	0.298241	0.044268	HEPATITIS	241	353
67	Centrilobular necrosis with portal and lobular inflammation and bile duct injury (see Note).	0.499792	0.00540053	0.185816	0.0120865	NECROSIS	141	355
68	Cholestatic hepatitis.	0.519095	0.0552038	0.253138	0.0711847	HEPATITIS	980	1317
69	Subcapsular hepatic parenchyma with marked ischemic injury with diffuse hepatocyte necrosis (zones 1, 2 and 3) and biliary epithelial injury, (see note).	0.562943	0.00950288	0.223484	0.0256976	NECROSIS	382	214
70	NO9RMAL HEPATIC PARENCHYMA (SEE NOTE).	0.579249	0.0508473	0.298504	0.0261009	NORMAL	275	395
71	CHOLESTATIC HEPATITIS, (SEE NOTE).	0.588835	0.00764716	0.297954	0.00904267	HEPATITIS	1380	1172
72	Adenocarcinoma, consistent with metastatic pancreatic adenocarcinoma (see Note).	0.592513	0.04698	0.217408	0.0276132	CARCINOMA	156	213
73	Centrizonal predominant lobular injury, hepatocyte necrosis, and regenerative changes with cholestasis, most consistent with ischemia-reperfusion injury, (see note).	0.596205	0.089898	0.351164	0.111588	NECROSIS	209	232
74	MILD PORTAL INFLAMMATION WITH ACUTE CHOLANGITIS; SEE NOTE.	0.602636	0.0477644	0.223853	0.0216311	PORTALHEP	415	1098
75	Hepatic parenchyma with marked cholestasis, (see note).	0.60338	0.0549556	0.359427	0.0409838	CHOLESTASIS	449	563
76	Metastatic plasmacytoma with immature features.	0.604158	0.024297	0.347762	0.0247325	CARCINOMA	40	142
77	NO DIAGNOSTIC ABNORMALITY RECOGNIZED.	0.614003	0.0573281	0.185822	0.0338285	NORMAL	1218	457
78	Cholestatic liver with centrilobular degeneration (see note).	0.630249	0.0442958	0.265295	0.119672	CHOLESTASIS	269	426
79	HEPATIC PARENCHYMA WITH LIPOFUSCIN ACCUMULATION AND GLYCOGENATED NUCLEI (SEE NOTE).	0.632461	0.109577	0.528641	0.0656946	NORMAL	344	201
80	Grade 3 steatosis with steatohepatitis and cirrhosis (stage 4).	0.650162	0.017007	0.363961	0.0329452	NASH	133	75
81	Hepatic parenchyma with mild centrilobular cholestasis. (See note).	0.68744	0.0288884	0.289723	0.0746963	NORMAL	161	433
82	SPECIMEN ADEQUACY: Unsatisfactory for evaluation. Specimen processed and examined, see comment. INTERPRETATION: NON-DIAGNOSTIC SPECIMEN. DIAGNOSIS: Acute and chronic inflammatory cells. Rare benign hepatocytes. Abundant blood. B. LIVER BIOPSY: Fragments of fibrotic vascularized tissue and fragment of hepatic tissue with extensive fibrosis and chronic inflammation.	0.702153	0.0111003	0.470495	0.0150819		154	99
83	1. Hepatic parenchyma with portal triaditis. (See note.) 2. Mild steatosis.	0.705136	0.0528763	0.138809	0.0469036	PORTALHEP	792	1420
84	ACUTE CELLULAR REJECTION WITH PORTAL AND PERIPORTAL INFLAMMATION AND HEPATOCELLULAR NECROSIS; SEE NOTE.	0.71352	0.0140626	0.228044	0.0203375	ACR	1258	919
85	Cholestatic liver with steatosis and approximately 5% necrosis.	0.730722	0.031505	0.313567	0.0821642	NECROSIS	409	926
86	Cholestatic liver with steatosis and approximately 5% necrosis.	0.730722	0.031505	0.44942	0.0371877		409	363
87	MODERATE TO SEVERE HEPATITIS WITH THE FOLLOWING FEATURES: - STRIKING PANACINAR CANALICULAR CHOLESTASIS - LOBULAR INFLAMMATION CONSISTING PREDOMINANTLY OF LYMPHOCYTES AND MONOCYTES (BUT INCLUDING SCATTERED GRANULOCYTES) - HEPATOCYTE BALLOONING AND FOCAL NECROSIS - PORTAL INFILTRATION BY LYMPHOCYTES AND MONOCYTES WITH A PROPORTIONATELY LARGER NUMBER OF ESINOPHILS AND NEUTROPHILS THAN ARE SEEN IN TH…	0.748251	0.0331572	0.479382	0.0317386	NASH	406	606
88	CENTRILOBULAR NECROSIS WITH STEATOSIS AND CHOLESTASIS, CONSISTENT WITH ISCHEMIC INJURY. PORTAL INFLAMMATION, MILD; SEE NOTE. LIVER (ALLOGRAFT, SEGMENT 6), BIOPSY: CENTRILOBULAR NECROSIS WITH STEATOSIS AND CHOLESTASIS, CONSISTENT WITH ISCHEMIC INJURY. PORTAL INFLAMMATION, MILD; SEE NOTE.	0.75344	0.0412608	0.503891	0.0230317	NECROSIS	2442	1717
89	Diffuse degeneration of hepatocytes and minimal steatosis with evidence of steatohepatitis and focal stage 3 of 4 fibrosis (see note).	0.758177	0.0178982	0.399783	0.0362887	NASH	324	424
90	HEPATIC PARENCHYMA WITH NO ACTIVE INFLAMMATION OR STEATOSIS. TRICHROME STAIN SHOWS MILD PERICELLULAR FIBROSIS, PRIMARILY IN ZONE 3 (STAGE 1 OF 4 FIBROSIS ON THE STEATOHEPATITIS INDEX). NO IRON OR PAS/D POSITIVE GLOBULES ARE PRESENT.	0.763502	0.0337192	0.341332	0.0610905	NORMAL	144	237
91	SCATTERED NEOPLASTIC GLANDS AND SINGLE CELLS IN DENSE AMORPHOUS HYALINIZED MATERIAL (SEE NOTE).	0.794186	0.0353307	0.34525	0.0282686	CARCINOMA	195	286
92	Liver with changes consistent with congestive hepatopathy. See note.	0.804492	0.0284972	0.300938	0.0394096	CONGESTIVE	5861	2881
93	EXTENSIVE COAGULATIVE NECROSIS WITH CHOLESTASIS; SEE NOTE.	0.807188	0.0311504	0.495931	0.0155268	NECROSIS	1496	2012
94	PORTAL EDEMA AND INFLAMMATION WITH CHOLESTASIS, PATCHY COAGULATIVE NECROSIS AND MANY SCATTERED NECROTIC HEPATOCYTES, CONSISTENT WITH ISCHEMIC INJURY. LIVER (ALLOGRAFT, LEFT LOBE), BIOPSIES: PORTAL EDEMA AND INFLAMMATION WITH CENTRILOBULAR NECROSIS AND CHOLESTASIS, CONSISTENT WITH ISCHEMIC INJURY; SEE NOTE.	0.821978	0.0870465	1.0373	0.0925191	NECROSIS	12366	3717
95	Acute cholangitis and pericholangitis Moderate (Grade II) steatosis with patchy lobular mononuclear infiltrates (see note) No significant fibrosis on H&E (trichrome and special stains pending)	0.826467	0.0208476	0.2238	0.0454925	NASH	351	891
96	Mixed portal inflammation, bile duct damage, and foci suggestive of endothelialitis, consistent with acute cellular rejection (see note). Lobular cholestasis with hepatocyte injury and scattered acidophil bodies, possibly representing early recurrence of HCV.	0.852242	0.0289326	0.469203	0.0384145	ACR	686	722
97	LIVER PARENCHYMA WITH CHOLESTASIS. (SEE NOTE) THERE IS NO EVIDENCE OF MALIGNANCY.	0.865246	0.0193202	0.38799	0.0770241	CHOLESTASIS	541	283
98	Liver parenchyma with panlobular hepatitis (see note).	0.873661	0.00813897	0.647834	0.023285	CARCINOMA	1033	1285
99	POORLY DIFFERENTIATED ADENOCARCINOMA CONSISTENT WITH PANCREATICOBILIARY ORIGIN. (SEE NOTE.)	0.88669	0.0260916	0.515164	0.0455053	NECROSIS	432	716
100	COAGULATIVE NECROSIS AND CENTRILOBULAR NECROSIS WITH DUCTULAR PROLIFERATION AND MARKED CHOLESTASIS, CONSISTENT WITH ISCHEMIC INJURY; SEE NOTE.	0.888079	0.0635477	0.543295	0.0349444	NECROSIS	273	240
101	Hepatic parenchyma with hepatocellular necrosis (about 5%), cholestasis, and regenerative changes. B. LEFT LOBE LIVER WEDGE BIOPSY: Hepatic parenchyma with hepatocellular necrosis (about 5%), cholestasis, and regenerative changes.	0.901045	0.0415343	0.353255	0.0232027	NECROSIS	956	396
102	Hepatic parenchyma with patchy mild mixed portal inflammation and centrilobular necrosis, < 5%.	0.90963	0.0510756	0.342212	0.0242458	NECROSIS	8099	2935
103	HEPATIC NECROSIS, PREDOMINANTLY ZONAL CONSISTENT WITH OUTFLOW OBSTRUCTION BUT WITH LARGER AREAS OF NECROSIS SUGGESTIVE OF CONCOMITANT ISCHEMIA OR TOXIC INJURY (SEE NOTE).	0.909831	0.00775993	0.479871	0.0256118	NECROSIS	336	827
104	Centrilobular cholestasis and degeneration with focal necrosis.	0.931363	0.0178183	0.357814	0.0256287	CHOLESTASIS	8940	4153
105	HEPATOCELLULAR CARCINOMA, (SEE NOTE).	0.943943	0.050578	0.277033	0.0247764	CARCINOMA	53	124
106	SUBMASSIVE ZONAL HEPATIC NECROSIS. ACUTE CHOLANGIOLITIS.	0.946665	0.0298478	0.440705	0.0265782	NECROSIS	165	789
107	Severe panlobular hepatitis with a prominent histiocytic infiltrate, most consistent with checkpoint hepatitis. See note.	0.965653	0.0268901	0.426689	0.0318897	HEPATITIS	623	1498
108	LIVER WITH NO DIAGNOSTIC ABNORMALITY RECOGNIZED. SEE NOTE.	0.972851	0.0389485	0.305077	0.0588232	NORMAL	1331	478
109	SUBMASSIVE HEPATIC NECROSIS (SEE NOTE). IN SITU HYBRIDIZATION FOR EPSTEIN-BARR VIRUS (EBER) SHOWS NUMEROUS POSITIVE CELLS.	0.978648	0.0239667	0.440239	0.0148886	NECROSIS	416	483
110	MARKED CHOLESTASIS, WITH PORTAL INFLAMMATION, STEATOSIS AND HEPATOCELLULAR REGENERATION; SEE NOTE.	0.992726	0.0900838	0.576592	0.0234437	CHOLESTASIS	538	835
111	Active lobular hepatitis with a predominantly histiocytic inflammatory infiltrate, consistent with checkpoint inhibitor-associated hepatitis (see note).	0.99462	0.0651472	0.254731	0.0584652	HEPATITIS	121	230
112	MODERATE CHOLESTASIS WITH PATCHY CENTRILOBULAR DEGENERATION AND FOCAL NECROSIS. THERE IS NO EVIDENCE OF REJECTION.	0.995593	0.0936501	0.536578	0.0509061	CHOLESTASIS	511	1290
113	Hepatic parenchyma with no significant pathology. See note.	1.09442	0.00503093	0.429749	0.0203899	NORMAL	48	283
114	MARKED CENTRILOBULAR COAGULATIVE NECROSIS WITH MODERATE STEATOSIS, CONSISTENT WITH ISCHEMIC INJURY; SEE NOTE.	1.09701	0.037706	0.471472	0.025026	NECROSIS	5522	2447
115	Liver parenchyma with marked hepatocellular and canalicular cholestasis, mild macrovesicular steatosis and mild mononuclear portal chronic inflammation, (see note). No significant fibrosis identified.	1.20343	0.0254765	0.826477	0.046225	CHOLESTASIS	522	440
116	CENTRILOBULAR BALLOONING AND NECROSIS WITH MARKED CHOLESTASIS, CONSISTENT WITH ISCHEMIC INJURY. PORTAL AND LOBULAR INFLAMMATION, CONSISTENT WITH EARLY STAGES OF ACUTE CELLULAR REJECTION; SEE NOTE.	1.21406	0.0170405	0.990029	0.0207283	NECROSIS	249	216
117	Cholestatic liver with extensive hepatocyte necrosis (see note). Mild steatosis.	1.22195	0.0349868	0.518539	0.0748753	NECROSIS	2915	1213
118	Panlobular hepatitis.	1.22881	0.0283395	0.421773	0.0236802	HEPATITIS	2693	3589
119	HEPATIC PARENCHYMA WITH MILD DEGENERATIVE CHANGES, MILD STEATOSIS AND MILD PORTAL FIBROSIS, SEE NOTE.	1.22894	0.0137848	0.255332	0.0694342	NORMAL	470	505
120	METASTATIC ADENOCARCINOMA, MODERATELY DIFFERENTIATED (SEE NOTE).	1.23497	0.0125437	0.418926	0.0169862	CARCINOMA	71	525
121	Lobular and portal hepatitis with multiple lymphohistiocytic aggregates and foci with endothelialitis, (see note).	1.26136	0.0289142	0.21525	0.0483041	HEPATITIS	346	353
122	PATCHY ZONAL NECROSIS AND FOCAL CONFLUENT NECROSIS. MARKED CHOLESTASIS ASSOCIATED WITH BILE DUCTULAR REACTION AND NEUTROPHILIC CHOLANGIOLITIS. ENDOTHELIALITIS OF A CENTRAL VEIN AND OF LARGE VEIN WITH PARTIAL THROMBUS.	1.26376	0.025755	0.800087	0.0403619	NECROSIS	400	481
123	HEPATIC PARENCHYMAL NECROSIS WITH SINUSOIDAL CONGESTION. RESIDUAL PARENCHYMA WITH CHOLESTASIS, MIXED MACRO- AND MICROVESICULAR STEATOSIS, AND MILD BILIARY EPITHELIAL DAMAGE. (SEE NOTE)	1.28993	0.0279967	0.534286	0.0532611	NECROSIS	522	712
124	Moderate cellular rejection (See note).	1.30005	0.0230073	0.524944	0.0535214	ACR	226	402
125	SMALL FRAGMENTS OF LIVER WITH PATCHY NECROSIS (APPROXIMATELY 20%), CHOLESTASIS, AND FOCAL CHOLANGIOLITIS. (SEE NOTE.)	1.32203	0.0455257	0.864863	0.0245818	NECROSIS	89	274
126	Cholestasis with mild bile duct injury and periductal neutrophilic inflammation.	1.36057	0.0748075	0.865833	0.0406776	CHOLESTASIS	749	788
127	HEPATOCYTIC NECROSIS INVOLVING 40% OF HEPATIC PARENCHYMA, SEE NOTE.	1.45979	0.0402729	0.589822	0.0609695	NECROSIS	83	83
128	ZONE 3 CHOLESTASIS AND HEPATOCYTE NECROSIS AND ZONE 1 NECROSIS. LIVER (LEFT LOBE) BIOPSY: ZONE 3 CHOLESTASIS AND HEPATOCYTE NECROSIS AND ZONE 1 NECROSIS.	1.48199	0.0127512	0.890911	0.0273809	NECROSIS	7155	2212
129	LIVER WITH NO DIAGNOSTIC ABNORMALITY RECOGNIZED (SEE NOTE).	1.52739	0.0367128	0.583367	0.0493071	NORMAL	1107	768
130	Mild, mixed portal inflammation with mild bile duct epithelium injury, scattered areas with lobular inflammation and apoptosis, and mild centrilobular degeneration. Fibrinopurulent serositis.	1.61457	0.043337	0.661401	0.0240342	PORTALHEP	350	420
131	Hepatic parenchyma with coagulative necrosis of hepatocytes, focal cholestasis, and evidence of bile duct injury (see Note).	1.6219	0.087243	1.20133	0.0400712	NECROSIS	185	105
132	MILD HEPATIC STEATOSIS. SEE NOTE.	1.62541	0.0379847	0.930728	0.0349505	NORMAL	192	128
133	Hepatic parenchyma with steatosis and perivenular hepatocyte degeneration (see Note).	1.69928	0.0335765	0.550462	0.0415887	NASH	572	815
134	Patchy steatosis with inflammatory changes and bridging fibrosis. Extramedullary hematopoiesis.	1.76655	0.00719666	0.585868	0.0121545	EMH	956	1224
135	Liver with minimal changes (see note).	1.84182	0.0341897	1.51648	0.0243441	NORMAL	51	104
136	EXTENSIVE COAGULATIVE NECROSIS AND MILD STEATOSIS WITH MARKED CHOLESTASIS, CONSISTENT WITH ISCHEMIC INJURY. LIVER (ALLOGRAFT, LEFT LOBE), BIOPSY: PORTAL INFLAMMATION, FOCAL NECROSIS AND STEATOSIS WITH MARKED CHOLESTASIS, CONSISTENT WITH ISCHEMIC INJURY; SEE NOTE.	2.02059	0.0143491	0.738365	0.0415456	NECROSIS	982	1762
137	1. FOCAL AND PATCHY LOBULAR NECROSIS, CONSISTENT WITH ISCHEMIC INJURY; SEE NOTE. 2. MILD PORTAL INFLAMMATION, CONSISTENT WITH EARLY STAGES OF ACUTE CELLULAR REJECTION.	2.15335	0.0152717	0.518466	0.0875706	NECROSIS	955	968
138	LIVER WITH PATCHY NECROSIS. (SEE NOTE.)	2.64289	0.0127913	1.57682	0.0294592	NECROSIS	442	178
139	Small foci of perivenular and periportal necrosis with mild cholestasis and steatosis.	2.7161	0.0166944	2.68042	0.0594053	NECROSIS	1360	504
140	Small foci of perivenular and periportal necrosis with mild cholestasis and steatosis.	2.7161	0.0166944	0.227335	0.0743664		1360	339
141	Hepatic parenchyma with mild patchy portal mononuclear infiltrate and focal interface erosion.	2.90709	0.0171656	2.20985	0.0396978	PORTALHEP	61	51
